# Drivers of Diagnostic Delay in Mitochondrial Disease: Missed Recognition of Canonical Features

**DOI:** 10.1101/2025.10.09.25337582

**Authors:** Rory J Tinker, Neil Jacob, Mohammad Ghouse Syed, Janhawi Kelkar, Colleen Donnelly, Ibrahim Elsharkawi, Jaya Ganesh, Bruce Gelb, Vikas Pejaver, Tamas Kozicz, Eva Morava

**Author notes:** Equal contributions (Rory J Tinker, Neil Jacob). CORRESPONDING AUTHOR: **Eva Morava,**.

## Abstract

**Background:** Diagnostic delay is common in mitochondrial disease, and its drivers remain unclear despite advances in molecular diagnostics.

**Methods:** We retrospectively analyzed 58 individuals with molecularly confirmed mitochondrial disease at the Mount Sinai Mitochondrial Disease Clinic, diagnosed after 2016. Diagnostic delay was partitioned into intervals from symptom onset to clinical suspicion, and from suspicion to molecular diagnosis. Demographic, phenotypic, and genetic data were abstracted from health records, and Human Phenotype Ontology terms were compared before and after diagnosis using ClinPhen.

**Results:** Most delays occurred between symptom onset and clinical suspicion (mean 8.17 years) rather than after suspicion (mean 0.63 years), yielding a mean total delay of 8.8 years (median 3.0). Delay decreased sharply by year of birth (r = –0.99, p < 1.5 × 10^–48) and symptom onset (r = –0.98, p < 1.4 × 10^–36), but showed no meaningful trend with year of diagnosis. Developmental delay predicted shorter diagnostic intervals. Canonical features such as seizures, hypotonia, and stroke were frequently documented years before suspicion, underscoring missed opportunities.

**Conclusions:** Diagnostic delay reflects missed recognition rather than testing limitations. Systematic capture of early phenotypes and AI/NLP-based mining of electronic health records could proactively flag patients for reflexive sequencing, shortening diagnostic delay.
