## Supplementary material for "Drivers of Diagnostic Delay in Mitochondrial Disease: Missed Recognition of Canonical Features": Table 1 Supplement

### Sheet: All Results
Pretty_Variable	Variable	Type	Test	Statistic	P_value	CI_lower	CI_upper	Group_0_Mean	Group_1_Mean	N	Significant
Brainstem Involvement	brainstem_involvement_use	Binary Clinical Feature	T-test	5.463	1.25e-06	4.966	10.726	8.51	0.67	56	Significant
Visual Loss	vision_46	Binary Clinical Feature	T-test	-3.15	0.0112	-22.954	-3.833	5.94	19.33	56	Significant
Developmental Delay (clinician use)	developmental_delay_use	Binary Clinical Feature	T-test	2.432	0.0189	1.062	11.262	11.06	4.9	56	Significant
Age of Onset (years)	ageofonsetcleaned	Numeric	Pearson Correlation	0.289	0.0326	0.025	0.515			55	Significant
Age of Onset Group (<18 vs ≥18)	onset_group	Custom Group	T-test	2.009	0.0505	-0.013	10.647	5.53	10.85	56	Non-significant
No. of Affected Family Members	numer_of_family_members_affected_with_similar_symptoms	Numeric	Pearson Correlation	0.238	0.0805	-0.029	0.473			55	Non-significant
Clinical Diagnosis	clinical_diagnosis	Categorical (>=3 levels)	ANOVA	1.709	0.0838					56	Non-significant
neuropathy_48	neuropathy_48	Binary Clinical Feature	T-test	-1.556	0.213	-36.709	12.138	7.21	19.5	56	Non-significant
kidney_45	kidney_45	Binary Clinical Feature	T-test	-1.386	0.252	-27.997	10.427	7.46	16.25	56	Non-significant
hearing_47	hearing_47	Binary Clinical Feature	T-test	-1.175	0.262	-12.231	3.63	7.32	11.62	56	Non-significant
opthalmoplegia_0_2_25	opthalmoplegia_0_2_25	Binary Clinical Feature	T-test	-1.031	0.353	-19.159	8.381	7.61	13	56	Non-significant
Loss of Skills (clinician use)	loss_of_skills_use	Binary Clinical Feature	T-test	0.711	0.491	-5.53	10.825	8.52	5.87	56	Non-significant
Sex	sex	Categorical (2 levels)	T-test	0.586	0.56	-3.824	6.983	8.97	7.39	56	Non-significant
hematology_41	hematology_41	Binary Clinical Feature	T-test	-0.643	0.635	-173.517	156.078	7.78	16.5	56	Non-significant
muscle_weakness_28	muscle_weakness_28	Binary Clinical Feature	T-test	-0.44	0.663	-7.427	4.785	7.62	8.94	56	Non-significant
Seizures (clinician use)	sz_use	Binary Clinical Feature	T-test	0.395	0.694	-3.964	5.911	8.44	7.47	56	Non-significant
heart_44	heart_44	Binary Clinical Feature	T-test	-0.397	0.696	-8.16	5.548	7.77	9.07	56	Non-significant
Heteroplasmy (%)	hetrocleaned	Numeric	Pearson Correlation	-0.062	0.755	-0.425	0.319			28	Non-significant
endocrine_growth_43	endocrine_growth_43	Binary Clinical Feature	T-test	0.201	0.842	-5.035	6.15	8.31	7.75	56	Non-significant
Nuclear vs Mitochondrial Gene	nuclear_or_mitochondrial	Categorical (2 levels)	T-test	0.16	0.874	-5.112	5.995	8.3	7.86	56	Non-significant

### Sheet: Significant (p<0.05)
Pretty_Variable	Variable	Type	Test	Statistic	P_value	CI_lower	CI_upper	Group_0_Mean	Group_1_Mean	N	Significant
Brainstem Involvement	brainstem_involvement_use	Binary Clinical Feature	T-test	5.463	1.25e-06	4.966	10.726	8.51	0.67	56	Significant
Visual Loss	vision_46	Binary Clinical Feature	T-test	-3.15	0.0112	-22.954	-3.833	5.94	19.33	56	Significant
Developmental Delay (clinician use)	developmental_delay_use	Binary Clinical Feature	T-test	2.432	0.0189	1.062	11.262	11.06	4.9	56	Significant
Age of Onset (years)	ageofonsetcleaned	Numeric	Pearson Correlation	0.289	0.0326	0.025	0.515			55	Significant

### Sheet: Non-significant
Pretty_Variable	Variable	Type	Test	Statistic	P_value	CI_lower	CI_upper	Group_0_Mean	Group_1_Mean	N	Significant
Age of Onset Group (<18 vs ≥18)	onset_group	Custom Group	T-test	2.009	0.0505	-0.013	10.647	5.53	10.85	56	Non-significant
No. of Affected Family Members	numer_of_family_members_affected_with_similar_symptoms	Numeric	Pearson Correlation	0.238	0.0805	-0.029	0.473			55	Non-significant
Clinical Diagnosis	clinical_diagnosis	Categorical (>=3 levels)	ANOVA	1.709	0.0838					56	Non-significant
neuropathy_48	neuropathy_48	Binary Clinical Feature	T-test	-1.556	0.213	-36.709	12.138	7.21	19.5	56	Non-significant
kidney_45	kidney_45	Binary Clinical Feature	T-test	-1.386	0.252	-27.997	10.427	7.46	16.25	56	Non-significant
hearing_47	hearing_47	Binary Clinical Feature	T-test	-1.175	0.262	-12.231	3.63	7.32	11.62	56	Non-significant
opthalmoplegia_0_2_25	opthalmoplegia_0_2_25	Binary Clinical Feature	T-test	-1.031	0.353	-19.159	8.381	7.61	13	56	Non-significant
Loss of Skills (clinician use)	loss_of_skills_use	Binary Clinical Feature	T-test	0.711	0.491	-5.53	10.825	8.52	5.87	56	Non-significant
Sex	sex	Categorical (2 levels)	T-test	0.586	0.56	-3.824	6.983	8.97	7.39	56	Non-significant
hematology_41	hematology_41	Binary Clinical Feature	T-test	-0.643	0.635	-173.517	156.078	7.78	16.5	56	Non-significant
muscle_weakness_28	muscle_weakness_28	Binary Clinical Feature	T-test	-0.44	0.663	-7.427	4.785	7.62	8.94	56	Non-significant
Seizures (clinician use)	sz_use	Binary Clinical Feature	T-test	0.395	0.694	-3.964	5.911	8.44	7.47	56	Non-significant
heart_44	heart_44	Binary Clinical Feature	T-test	-0.397	0.696	-8.16	5.548	7.77	9.07	56	Non-significant
Heteroplasmy (%)	hetrocleaned	Numeric	Pearson Correlation	-0.062	0.755	-0.425	0.319			28	Non-significant
endocrine_growth_43	endocrine_growth_43	Binary Clinical Feature	T-test	0.201	0.842	-5.035	6.15	8.31	7.75	56	Non-significant
Nuclear vs Mitochondrial Gene	nuclear_or_mitochondrial	Categorical (2 levels)	T-test	0.16	0.874	-5.112	5.995	8.3	7.86	56	Non-significant
